# COVID-19 epidemics monitored through the logarithmic growth rate and SIR model

**DOI:** 10.1101/2021.09.13.21263483

**Authors:** Tomokazu Konishi

## Abstract

**Background:** The SIR model is often used to analyse and forecast the expansion of an epidemic. In this model, the number of patients exponentially increases and decreases, resulting in two phases. Therefore, in these phases, the logarithm of infectious patients changes at a constant rate, the logarithmic growth rate *K*. However, in the case of the coronavirus disease 2019 (COVID19) epidemic, *K* never remains constant but increases and decreases linearly; therefore, the SIR model does not fit that seen in reality. We would like to clarify the cause of this phenomenon and predict the occurrence of COVID19 epidemics.

**Methods:** We simulated a situation in which smaller epidemics were repeated with short time intervals. The results were compared with the epidemic data from 279 countries and regions.

**Results:** In the simulations, the *K* values increased and decreased linearly, similar to the real data. Because the previous peak covered the initial increase in the epidemic, *K* did not increase as much as expected; rather, the difference in the basic reproduction number *R*_0_ appeared in the slope of increasing *K*. Additionally, the mean infectious time *τ* appeared in the negative peaks of *K*. By using the *R*_0_ and *τ* estimated from the changes in *K*, changes in the number of patients could be approximated using the SIR model. This supports the appropriateness of the model for evaluating COVID-19 epidemics. By using the model, the distributions of the parameters were identified. On average, an epidemic started every eleven days in a country. The worldwide mean *R*_0_ was 2.9; however, this value showed an exponential character and could thus increase explosively. In addition, the average *τ* was 12 days; this is not the native value but represents a shortened period because of the isolation of patients. As *τ* represents the half-life, the infectious time varies among patients; hence, prior testing should be performed before isolation is lifted. The changes in *K* represented the state of epidemics and were several weeks to a month ahead of the changes in the number of confirmed cases. In the actual data, when *K* was positive on consecutive days, the number of patients increased a few weeks later. In addition, if the negative peaks of *K* could not be reduced to as small as 0.1, the number of patients remained high. Thus, the number of *K*-positive days and mean infectious time had a clear correlation with the total number of patients. In such cases, mortality, which was lognormally distributed, with a mean of 1.7%, increased. To control the epidemic, it is important to observe *K* daily, not to allow *K* to remain positive continuously, and to terminate a peak with a series of *K-negative* days. To do this, it was necessary to shorten *τ* by finding and isolating a patient earlier. The effectiveness of the countermeasures is apparent in *τ*. The effect of vaccination, in terms of controlling the epidemic, was limited.
