## Supplementary material for "COVID-19 epidemics monitored through the logarithmic growth rate and SIR model": Table S1

### Sheet: 130001_tokyo_covid19_positive_c
code	area		Date	Positive	Cumulative	ratio	logratio	K	1/(-K)
130001	Tokyo		2020-01-14	1	1					1
130001	Tokyo		2020-01-15	0	1					2
130001	Tokyo		2020-01-16	0	1					3
130001	Tokyo		2020-01-17	1	2					4
130001	Tokyo		2020-01-18	0	2					5
130001	Tokyo		2020-01-19	0	2					6
130001	Tokyo		2020-01-20	2	4					7
130001	Tokyo		2020-01-21	0	4	0	#NUM!
130001	Tokyo		2020-01-22	1	5	#DIV/0!	#DIV/0!
130001	Tokyo		2020-01-23	2	7	#DIV/0!	#DIV/0!
130001	Tokyo		2020-01-24	1	8	1	0	#NUM!	#NUM!
130001	Tokyo		2020-01-25	0	8	#DIV/0!	#DIV/0!	#DIV/0!	#DIV/0!
130001	Tokyo		2020-01-26	1	9	#DIV/0!	#DIV/0!	#DIV/0!	#DIV/0!
130001	Tokyo		2020-01-27	0	9	0	#NUM!	#DIV/0!	#DIV/0!
130001	Tokyo		2020-01-28	1	10	#DIV/0!	#DIV/0!	#DIV/0!	#DIV/0!
130001	Tokyo		2020-01-29	1	11	1	0	#DIV/0!	#DIV/0!
130001	Tokyo		2020-01-30	0	11	0	#NUM!	#NUM!	#NUM!
130001	Tokyo		2020-01-31	0	11	0	#NUM!	#DIV/0!	#DIV/0!
130001	Tokyo		2020-02-01	1	12	#DIV/0!	#DIV/0!	#NUM!	#NUM!
130001	Tokyo		2020-02-02	2	14	2	0.142857	#NUM!	#NUM!
130001	Tokyo		2020-02-03	2	16	#DIV/0!	#DIV/0!	#NUM!	#NUM!
130001	Tokyo		2020-02-04	1	17	1	0	#DIV/0!	#DIV/0!
130001	Tokyo		2020-02-05	1	18	1	0	#DIV/0!	#DIV/0!
130001	Tokyo		2020-02-06	1	19	#DIV/0!	#DIV/0!	#DIV/0!	#DIV/0!
130001	Tokyo		2020-02-07	2	21	#DIV/0!	#DIV/0!	#DIV/0!	#DIV/0!
130001	Tokyo		2020-02-08	0	21	0	#NUM!	#DIV/0!	#DIV/0!
130001	Tokyo		2020-02-09	0	21	0	#NUM!	#DIV/0!	#DIV/0!
130001	Tokyo		2020-02-10	4	25	2	0.142857	#DIV/0!	#DIV/0!
130001	Tokyo		2020-02-11	0	25	0	#NUM!	#NUM!	#NUM!
130001	Tokyo		2020-02-12	1	26	1	0	#NUM!	#NUM!
130001	Tokyo		2020-02-13	0	26	0	#NUM!	#NUM!	#NUM!
130001	Tokyo		2020-02-14	1	27	0.5	-0.142857	#NUM!	#NUM!
130001	Tokyo		2020-02-15	0	27	#DIV/0!	#DIV/0!	#NUM!	#NUM!
130001	Tokyo		2020-02-16	0	27	#DIV/0!	#DIV/0!	#NUM!	#NUM!
130001	Tokyo		2020-02-17	0	27	0	#NUM!	#DIV/0!	#DIV/0!
130001	Tokyo		2020-02-18	1	28	#DIV/0!	#DIV/0!	#DIV/0!	#DIV/0!
130001	Tokyo		2020-02-19	0	28	0	#NUM!	#DIV/0!	#DIV/0!
130001	Tokyo		2020-02-20	3	31	#DIV/0!	#DIV/0!	#NUM!	#NUM!
130001	Tokyo		2020-02-21	0	31	0	#NUM!	#DIV/0!	#DIV/0!
130001	Tokyo		2020-02-22	0	31	#DIV/0!	#DIV/0!	#NUM!	#NUM!
130001	Tokyo		2020-02-23	1	32	#DIV/0!	#DIV/0!	#DIV/0!	#DIV/0!
130001	Tokyo		2020-02-24	2	34	#DIV/0!	#DIV/0!	#NUM!	#NUM!
130001	Tokyo		2020-02-25	3	37	3	0.226423	#DIV/0!	#DIV/0!
130001	Tokyo		2020-02-26	2	39	#DIV/0!	#DIV/0!	#DIV/0!	#DIV/0!
130001	Tokyo		2020-02-27	2	41	0.666667	-0.0835661	#DIV/0!	#DIV/0!
130001	Tokyo		2020-02-28	3	44	#DIV/0!	#DIV/0!	#DIV/0!	#DIV/0!
130001	Tokyo		2020-02-29	0	44	#DIV/0!	#DIV/0!	#DIV/0!	#DIV/0!
130001	Tokyo		2020-03-01	2	46	2	0.142857	#DIV/0!	#DIV/0!
130001	Tokyo		2020-03-02	1	47	0.5	-0.142857	#DIV/0!	#DIV/0!
130001	Tokyo		2020-03-03	5	52	1.66667	0.105281	#DIV/0!	#DIV/0!
130001	Tokyo		2020-03-04	3	55	1.5	0.0835661	#DIV/0!	#DIV/0!
130001	Tokyo		2020-03-05	1	56	0.5	-0.142857	#DIV/0!	#DIV/0!
130001	Tokyo		2020-03-06	6	62	2	0.142857	#DIV/0!	#DIV/0!
130001	Tokyo		2020-03-07	2	64	#DIV/0!	#DIV/0!	#DIV/0!	#DIV/0!
130001	Tokyo		2020-03-08	4	68	2	0.142857	#DIV/0!	#DIV/0!
130001	Tokyo		2020-03-09	4	72	4	0.285714	#DIV/0!	#DIV/0!
130001	Tokyo		2020-03-10	9	81	1.8	0.121142	#DIV/0!	#DIV/0!
130001	Tokyo		2020-03-11	3	84	1	0	0.16817
130001	Tokyo		2020-03-12	7	91	7	0.401051	0.184646
130001	Tokyo		2020-03-13	6	97	1	0	0.186431
130001	Tokyo		2020-03-14	6	103	3	0.226423	0.189533
130001	Tokyo		2020-03-15	14	117	3.5	0.258194	0.249505
130001	Tokyo		2020-03-16	17	134	4.25	0.298209	0.229691
130001	Tokyo		2020-03-17	18	152	2	0.142857	0.280763
130001	Tokyo		2020-03-18	23	175	7.66667	0.4198	0.280763
130001	Tokyo		2020-03-19	25	200	3.57143	0.262357	0.271686
130001	Tokyo		2020-03-20	34	234	5.66667	0.3575	0.266702
130001	Tokyo		2020-03-21	18	252	3	0.226423	0.274552
130001	Tokyo		2020-03-22	36	288	2.57143	0.194653	0.244249
130001	Tokyo		2020-03-23	61	349	3.58824	0.263325	0.235794
130001	Tokyo		2020-03-24	47	396	2.61111	0.197809	0.213709
130001	Tokyo		2020-03-25	63	459	2.73913	0.207674	0.230341
130001	Tokyo		2020-03-26	67	526	2.68	0.203176	0.232318
130001	Tokyo		2020-03-27	91	617	2.67647	0.202905	0.222721
130001	Tokyo		2020-03-28	95	712	5.27778	0.342847	0.218409
130001	Tokyo		2020-03-29	99	811	2.75	0.20849	0.215812
130001	Tokyo		2020-03-30	158	969	2.59016	0.196149	0.204191
130001	Tokyo		2020-03-31	106	1075	2.25532	0.167619	0.192546
130001	Tokyo		2020-04-01	158	1233	2.50794	0.1895	0.156819
130001	Tokyo		2020-04-02	121	1354	1.80597	0.121825	0.132204
130001	Tokyo		2020-04-03	164	1518	1.8022	0.121394	0.099984
130001	Tokyo		2020-04-04	149	1667	1.56842	0.092759	0.0808928
130001	Tokyo		2020-04-05	118	1785	1.19192	0.0361838	0.0403535
130001	Tokyo		2020-04-06	137	1922	0.867089	-0.0293927	0.0100222
130001	Tokyo		2020-04-07	125	2047	1.17925	0.0339805	-0.0155516	64.3022
130001	Tokyo		2020-04-08	100	2147	0.632911	-0.0942749	-0.043975	22.7402
130001	Tokyo		2020-04-09	78	2225	0.644628	-0.0904944	-0.0649424	15.3983
130001	Tokyo		2020-04-10	124	2349	0.756098	-0.0576222	-0.0741126	13.493
130001	Tokyo		2020-04-11	89	2438	0.597315	-0.106205	-0.0991406	10.0867
130001	Tokyo		2020-04-12	69	2507	0.584746	-0.110588	-0.100226	9.97743
130001	Tokyo		2020-04-13	87	2594	0.635036	-0.0935841	-0.0931229	10.7385
130001	Tokyo		2020-04-14	63	2657	0.504	-0.141215	-0.107263	9.32289
130001	Tokyo		2020-04-15	61	2718	0.61	-0.101874	-0.107913	9.26672
130001	Tokyo		2020-04-16	64	2782	0.820513	-0.0407717	-0.108168	9.2449
130001	Tokyo		2020-04-17	58	2840	0.467742	-0.156602	-0.109391	9.14153
130001	Tokyo		2020-04-18	52	2892	0.58427	-0.110756	-0.100463	9.95396
130001	Tokyo		2020-04-19	40	2932	0.57971	-0.112371	-0.0976068	10.2452
130001	Tokyo		2020-04-20	53	2985	0.609195	-0.102146	-0.114091	8.76497
130001	Tokyo		2020-04-21	43	3028	0.68254	-0.0787165	-0.11316	8.83703
130001	Tokyo		2020-04-22	41	3069	0.672131	-0.0818836	-0.110727	9.03126
130001	Tokyo		2020-04-23	30	3099	0.46875	-0.156158	-0.110967	9.01171
130001	Tokyo		2020-04-24	28	3127	0.482759	-0.150089	-0.115161	8.68346
130001	Tokyo		2020-04-25	33	3160	0.634615	-0.0937208	-0.112616	8.87977
130001	Tokyo		2020-04-26	23	3183	0.575	-0.114052	-0.10643	9.39585
130001	Tokyo		2020-04-27	28	3211	0.528302	-0.131509	-0.100845	9.91625
130001	Tokyo		2020-04-28	32	3243	0.744186	-0.060895	-0.08274	12.0861
130001	Tokyo		2020-04-29	34	3277	0.829268	-0.0385842	-0.0925656	10.8031
130001	Tokyo		2020-04-30	17	3294	0.566667	-0.117061	-0.0789509	12.6661
130001	Tokyo		2020-05-01	25	3319	0.892857	-0.023357	-0.0766405	13.0479
130001	Tokyo		2020-05-02	15	3334	0.454545	-0.162501	-0.0993814	10.0622
130001	Tokyo		2020-05-03	21	3355	0.913043	-0.0187492	-0.140402	7.1224
130001	Tokyo		2020-05-04	16	3371	0.571429	-0.115336	-0.15971	6.26133
130001	Tokyo		2020-05-05	11	3382	0.34375	-0.220081	-0.20376	4.90773
130001	Tokyo		2020-05-06	7	3389	0.205882	-0.32573	-0.207524	4.81872
130001	Tokyo		2020-05-07	5	3394	0.294118	-0.252219	-0.247098	4.04697
130001	Tokyo		2020-05-08	5	3399	0.2	-0.331704	-0.279908	3.5726
130001	Tokyo		2020-05-09	6	3405	0.4	-0.188847	-0.271682	3.68077
130001	Tokyo		2020-05-10	5	3410	0.238095	-0.29577	-0.241626	4.13863
130001	Tokyo		2020-05-11	3	3413	0.1875	-0.345005	-0.220635	4.53238
130001	Tokyo		2020-05-12	5	3418	0.454545	-0.162501	-0.167881	5.95662
130001	Tokyo		2020-05-13	4	3422	0.571429	-0.115336	-0.136364	7.33333
130001	Tokyo		2020-05-14	3	3425	0.6	-0.105281	-0.100681	9.93237
130001	Tokyo		2020-05-15	6	3431	1.2	0.0375763	-0.0363543	27.5071
130001	Tokyo		2020-05-16	7	3438	1.16667	0.0317703	-0.0131399	76.104
130001	Tokyo		2020-05-17	4	3442	0.8	-0.0459897	0.0272127
130001	Tokyo		2020-05-18	5	3447	1.66667	0.105281	0.057293
130001	Tokyo		2020-05-19	5	3452	1	0	0.0564635
130001	Tokyo		2020-05-20	9	3461	2.25	0.167132	0.0624264
130001	Tokyo		2020-05-21	5	3466	1.66667	0.105281	0.107912
130001	Tokyo		2020-05-22	7	3473	1.16667	0.0317703	0.102779
130001	Tokyo		2020-05-23	10	3483	1.42857	0.0735105	0.142085
130001	Tokyo		2020-05-24	15	3498	3.75	0.272413	0.129036
130001	Tokyo		2020-05-25	7	3505	1.4	0.0693467	0.156249
130001	Tokyo		2020-05-26	19	3524	3.8	0.275143	0.169936
130001	Tokyo		2020-05-27	13	3537	1.44444	0.0757878	0.159435
130001	Tokyo		2020-05-28	21	3558	4.2	0.29577	0.116305
130001	Tokyo		2020-05-29	13	3571	1.85714	0.127584	0.126807
130001	Tokyo		2020-05-30	10	3581	1	0	0.0763276
130001	Tokyo		2020-05-31	13	3594	0.866667	-0.029493	0.063144
130001	Tokyo		2020-06-01	14	3608	2	0.142857	0.0208912
130001	Tokyo		2020-06-02	13	3621	0.684211	-0.0782125	0.00687827
130001	Tokyo		2020-06-03	12	3633	0.923077	-0.0164967	0.0272864
130001	Tokyo		2020-06-04	21	3654	1	0	0.0336817
130001	Tokyo		2020-06-05	15	3669	1.15385	0.029493	0.02789
130001	Tokyo		2020-06-06	20	3689	2	0.142857	0.0469616
130001	Tokyo		2020-06-07	14	3703	1.07692	0.0152736	0.0772618
130001	Tokyo		2020-06-08	23	3726	1.64286	0.102315	0.0743151
130001	Tokyo		2020-06-09	17	3743	1.30769	0.055289	0.08394
130001	Tokyo		2020-06-10	31	3774	2.58333	0.195605	0.0587469
130001	Tokyo		2020-06-11	19	3793	0.904762	-0.0206271	0.0747911
130001	Tokyo		2020-06-12	24	3817	1.6	0.0968674	0.0588659
130001	Tokyo		2020-06-13	17	3834	0.85	-0.033495	0.0704967
130001	Tokyo		2020-06-14	26	3860	1.85714	0.127584	0.0405895
130001	Tokyo		2020-06-15	22	3882	0.956522	-0.00916148	0.0504145
130001	Tokyo		2020-06-16	33	3915	1.94118	0.136704	0.0377782
130001	Tokyo		2020-06-17	29	3944	0.935484	-0.013745	0.0737316
130001	Tokyo		2020-06-18	24	3968	1.26316	0.0481479	0.0625248
130001	Tokyo		2020-06-19	25	3993	1.04167	0.00841338	0.0861837
130001	Tokyo		2020-06-20	49	4042	2.88235	0.218178	0.0832583
130001	Tokyo		2020-06-21	33	4075	1.26923	0.0491363	0.105118
130001	Tokyo		2020-06-22	47	4122	2.13636	0.156451	0.114716
130001	Tokyo		2020-06-23	58	4180	1.75758	0.116227	0.131468
130001	Tokyo		2020-06-24	57	4237	1.96552	0.139273	0.109068
130001	Tokyo		2020-06-25	42	4279	1.75	0.115336	0.122008
130001	Tokyo		2020-06-26	46	4325	1.84	0.125672	0.118124
130001	Tokyo		2020-06-27	66	4391	1.34694	0.0613835	0.121673
130001	Tokyo		2020-06-28	65	4456	1.9697	0.139711	0.124422
130001	Tokyo		2020-06-29	88	4544	1.87234	0.129263	0.134358
130001	Tokyo		2020-06-30	115	4659	1.98276	0.141073	0.141534
130001	Tokyo		2020-07-01	123	4782	2.15789	0.158518	0.145869
130001	Tokyo		2020-07-02	103	4885	2.45238	0.184883	0.139464
130001	Tokyo		2020-07-03	108	4993	2.34783	0.175904	0.140211
130001	Tokyo		2020-07-04	103	5096	1.56061	0.0917295	0.128271
130001	Tokyo		2020-07-05	103	5199	1.58462	0.0948761	0.107927
130001	Tokyo		2020-07-06	169	5368	1.92045	0.134493	0.092778
130001	Tokyo		2020-07-07	152	5520	1.32174	0.0574911	0.0794046
130001	Tokyo		2020-07-08	133	5653	1.0813	0.0161097	0.080529
130001	Tokyo		2020-07-09	151	5804	1.46602	0.0788435	0.0813797
130001	Tokyo		2020-07-10	161	5965	1.49074	0.0822899	0.0646702
130001	Tokyo		2020-07-11	167	6132	1.62136	0.0996005	0.0586945
130001	Tokyo		2020-07-12	168	6300	1.63107	0.100831	0.0609001
130001	Tokyo		2020-07-13	184	6484	1.08876	0.0175261	0.0529525
130001	Tokyo		2020-07-14	164	6648	1.07895	0.0156606	0.0393088
130001	Tokyo		2020-07-15	155	6803	1.16541	0.0315489	0.0247254
130001	Tokyo		2020-07-16	169	6972	1.11921	0.0232107	0.0111845
130001	Tokyo		2020-07-17	151	7123	0.937888	-0.013216	0.0127121
130001	Tokyo		2020-07-18	165	7288	0.988024	-0.00248315	0.0138629
130001	Tokyo		2020-07-19	173	7461	1.02976	0.0060444	0.015195
130001	Tokyo		2020-07-20	211	7672	1.14674	0.0282196	0.00989761
130001	Tokyo		2020-07-21	184	7856	1.12195	0.0237157	0.0162964
130001	Tokyo		2020-07-22	189	8045	1.21935	0.040874	0.019213
130001	Tokyo		2020-07-23	158	8203	0.934911	-0.0138712	0.0259561
130001	Tokyo		2020-07-24	176	8379	1.16556	0.0315753	0.0230204
130001	Tokyo		2020-07-25	180	8559	1.09091	0.017933	0.0262024
130001	Tokyo		2020-07-26	224	8783	1.2948	0.0532467	0.0220289
130001	Tokyo		2020-07-27	219	9002	1.03791	0.0076697	0.0299018
130001	Tokyo		2020-07-28	230	9232	1.25	0.0459897	0.0270182
130001	Tokyo		2020-07-29	200	9432	1.0582	0.0116591	0.0318011
130001	Tokyo		2020-07-30	193	9625	1.22152	0.0412395	0.0208578
130001	Tokyo		2020-07-31	186	9811	1.05682	0.0113896	0.0217127
130001	Tokyo		2020-08-01	231	10042	1.28333	0.0514137	0.0142327
130001	Tokyo		2020-08-02	200	10242	0.892857	-0.023357	0.00995167
130001	Tokyo		2020-08-03	234	10476	1.06849	0.013654	-0.00757416	132.028
130001	Tokyo		2020-08-04	223	10699	0.969565	-0.00637002	-0.0130876	76.4083
130001	Tokyo		2020-08-05	183	10882	0.915	-0.0183081	-0.0351766	28.428
130001	Tokyo		2020-08-06	130	11012	0.673575	-0.0814413	-0.0421318	23.735
130001	Tokyo		2020-08-07	163	11175	0.876344	-0.0272044	-0.052302	19.1197
130001	Tokyo		2020-08-08	140	11315	0.606061	-0.103209	-0.0578631	17.2822
130001	Tokyo		2020-08-09	141	11456	0.705	-0.0720435	-0.0597595	16.7338
130001	Tokyo		2020-08-10	177	11633	0.75641	-0.057537	-0.0465808	21.4681
130001	Tokyo		2020-08-11	179	11812	0.802691	-0.0452977	-0.0461398	21.6733
130001	Tokyo		2020-08-12	157	11969	0.857923	-0.0315827	-0.026558	37.6534
130001	Tokyo		2020-08-13	137	12106	1.05385	0.0108092	-0.0175464	56.9917
130001	Tokyo		2020-08-14	145	12251	0.889571	-0.024117	-0.0124844	80.0998
130001	Tokyo		2020-08-15	165	12416	1.17857	0.0338627	-0.0163508	61.1591
130001	Tokyo		2020-08-16	135	12551	0.957447	-0.00896225	-0.0212621	47.0321
130001	Tokyo		2020-08-17	159	12710	0.898305	-0.0221032	-0.0303595	32.9386
130001	Tokyo		2020-08-18	126	12836	0.703911	-0.0723623	-0.0412852	24.2218
130001	Tokyo		2020-08-19	114	12950	0.726115	-0.0659615	-0.0559937	17.8592
130001	Tokyo		2020-08-20	106	13056	0.773723	-0.0528731	-0.0666514	15.0034
130001	Tokyo		2020-08-21	89	13145	0.613793	-0.100597	-0.0710523	14.0741
130001	Tokyo		2020-08-22	118	13263	0.715152	-0.069097	-0.0614244	16.2802
130001	Tokyo		2020-08-23	90	13353	0.666667	-0.0835661	-0.0579958	17.2426
130001	Tokyo		2020-08-24	123	13476	0.773585	-0.0529098	-0.0559219	17.8821
130001	Tokyo		2020-08-25	123	13599	0.97619	-0.00496649	-0.0425605	23.496
130001	Tokyo		2020-08-26	93	13692	0.815789	-0.0419616	-0.0403395	24.7896
130001	Tokyo		2020-08-27	88	13780	0.830189	-0.0383555	-0.0366543	27.2819
130001	Tokyo		2020-08-28	86	13866	0.966292	-0.00706695	-0.0363928	27.478
130001	Tokyo		2020-08-29	91	13957	0.771186	-0.0535498	-0.0379205	26.371
130001	Tokyo		2020-08-30	68	14025	0.755556	-0.05777	-0.0335531	29.8035
130001	Tokyo		2020-08-31	96	14121	0.780488	-0.0510789	-0.0267649	37.3623
130001	Tokyo		2020-09-01	114	14235	0.926829	-0.0156606	-0.0190488	52.4969
130001	Tokyo		2020-09-02	88	14323	0.946237	-0.0113896	-0.00775173	129.003
130001	Tokyo		2020-09-03	92	14415	1.04545	0.00916148	0.00809233
130001	Tokyo		2020-09-04	108	14523	1.25581	0.0469461	0.0165912
130001	Tokyo		2020-09-05	103	14626	1.13187	0.0255294	0.0169627
130001	Tokyo		2020-09-06	88	14714	1.29412	0.0531384	0.0240691
130001	Tokyo		2020-09-07	100	14814	1.04167	0.00841338	0.0224386
130001	Tokyo		2020-09-08	107	14921	0.938596	-0.0130604	0.00167487
130001	Tokyo		2020-09-09	106	15027	1.20455	0.0383555	-0.00373929	267.431
130001	Tokyo		2020-09-10	91	15118	0.98913	-0.00225247	-0.0164321	60.8566
130001	Tokyo		2020-09-11	67	15185	0.62037	-0.0983998	-0.00990927	100.916
130001	Tokyo		2020-09-12	97	15282	0.941748	-0.0123697	-0.0121722	82.1542
130001	Tokyo		2020-09-13	74	15356	0.840909	-0.0357112	-0.0215039	46.5033
130001	Tokyo		2020-09-14	130	15486	1.3	0.0540731	-0.0202271	49.4386
130001	Tokyo		2020-09-15	93	15579	0.869159	-0.0289012	-0.00245901	406.667
130001	Tokyo		2020-09-16	93	15672	0.877358	-0.0269659	-0.0124785	80.1375
130001	Tokyo		2020-09-17	94	15766	1.03297	0.00668489	-0.00818365	122.195
130001	Tokyo		2020-09-18	76	15842	1.13433	0.0259769	-0.0245299	40.7666
130001	Tokyo		2020-09-19	65	15907	0.670103	-0.0825064	-0.0146661	68.1846
130001	Tokyo		2020-09-20	72	15979	0.972973	-0.00564691	-0.00641116	155.978
130001	Tokyo		2020-09-21	97	16076	0.746154	-0.0603507	-0.0043896	227.811
130001	Tokyo		2020-09-22	113	16189	1.21505	0.0401457	0.00224554
130001	Tokyo		2020-09-23	108	16297	1.16129	0.0308184	0.0252054
130001	Tokyo		2020-09-24	104	16401	1.10638	0.0208358	0.0301981
130001	Tokyo		2020-09-25	108	16509	1.42105	0.0724229	0.0430531
130001	Tokyo		2020-09-26	95	16604	1.46154	0.0782125	0.0354352
130001	Tokyo		2020-09-27	83	16687	1.15278	0.0293021	0.0239816
130001	Tokyo		2020-09-28	112	16799	1.15464	0.0296346	0.0271186
130001	Tokyo		2020-09-29	106	16905	0.938053	-0.0131798	0.0139117
130001	Tokyo		2020-09-30	85	16990	0.787037	-0.0493567	0.00395276
130001	Tokyo		2020-10-01	128	17118	1.23077	0.0427943	0.00247604
130001	Tokyo		2020-10-02	98	17216	0.907407	-0.0200254	-0.00282824	353.577
130001	Tokyo		2020-10-03	99	17315	1.04211	0.00850014	0.000675701
130001	Tokyo		2020-10-04	91	17406	1.09639	0.018965	0.0161101
130001	Tokyo		2020-10-05	108	17514	0.964286	-0.00749535	0.0122114
130001	Tokyo		2020-10-06	112	17626	1.0566	0.0113478	0.0205402
130001	Tokyo		2020-10-07	113	17739	1.32941	0.058684	0.0237368
130001	Tokyo		2020-10-08	138	17877	1.07812	0.0155035	0.0216676
130001	Tokyo		2020-10-09	118	17995	1.20408	0.0382762	0.0299554
130001	Tokyo		2020-10-10	115	18110	1.16162	0.0308762	0.0272635
130001	Tokyo		2020-10-11	93	18203	1.02198	0.0044806	0.0146869
130001	Tokyo		2020-10-12	138	18341	1.27778	0.0505196	-0.0014516	688.894
130001	Tokyo		2020-10-13	108	18449	0.964286	-0.00749535	-0.0120887	82.7216
130001	Tokyo		2020-10-14	98	18547	0.867257	-0.0293527	-0.02948	33.9213
130001	Tokyo		2020-10-15	86	18633	0.623188	-0.0974657	-0.0360635	27.7288
130001	Tokyo		2020-10-16	99	18732	0.838983	-0.0361838	-0.0502263	19.9099
130001	Tokyo		2020-10-17	74	18806	0.643478	-0.0908624	-0.0455668	21.9458
130001	Tokyo		2020-10-18	76	18882	0.817204	-0.0416045	-0.0401957	24.8783
130001	Tokyo		2020-10-19	109	18991	0.789855	-0.04862	-0.0246081	40.6369
130001	Tokyo		2020-10-20	122	19113	1.12963	0.0251214	-0.0142699	70.0774
130001	Tokyo		2020-10-21	102	19215	1.04082	0.00824507	0.00727987
130001	Tokyo		2020-10-22	91	19306	1.05814	0.0116471	0.0201016
130001	Tokyo		2020-10-23	118	19424	1.19192	0.0361838	0.0320074
130001	Tokyo		2020-10-24	99	19523	1.33784	0.0599862	0.0219691
130001	Tokyo		2020-10-25	96	19619	1.26316	0.0481479	0.0227455
130001	Tokyo		2020-10-26	129	19748	1.18349	0.0347204	0.0235625
130001	Tokyo		2020-10-27	98	19846	0.803279	-0.0451468	0.0203247
130001	Tokyo		2020-10-28	109	19955	1.06863	0.0136799	0.0156496
130001	Tokyo		2020-10-29	99	20054	1.08791	0.017366	0.0145959
130001	Tokyo		2020-10-30	126	20180	1.0678	0.0135196	0.0182767
130001	Tokyo		2020-10-31	113	20293	1.14141	0.0272603	0.0434338
130001	Tokyo		2020-11-01	117	20410	1.21875	0.0407717	0.052035
130001	Tokyo		2020-11-02	173	20583	1.34109	0.0604859	0.0666612
130001	Tokyo		2020-11-03	185	20768	1.88776	0.130953	0.0758785
130001	Tokyo		2020-11-04	156	20924	1.43119	0.0738883	0.0820393
130001	Tokyo		2020-11-05	177	21101	1.78788	0.11975	0.0866911
130001	Tokyo		2020-11-06	184	21285	1.46032	0.0780403	0.083475
130001	Tokyo		2020-11-07	159	21444	1.40708	0.0703863	0.0702678
130001	Tokyo		2020-11-08	167	21611	1.42735	0.0733342	0.0710144
130001	Tokyo		2020-11-09	208	21819	1.20231	0.0379731	0.0607092
130001	Tokyo		2020-11-10	223	22042	1.20541	0.0385026	0.0562583
130001	Tokyo		2020-11-11	229	22271	1.46795	0.0791145	0.0572004
130001	Tokyo		2020-11-12	223	22494	1.25989	0.0476135	0.0577671
130001	Tokyo		2020-11-13	231	22725	1.25543	0.0468839	0.0620257
130001	Tokyo		2020-11-14	231	22956	1.45283	0.0769809	0.0672505
130001	Tokyo		2020-11-15	243	23199	1.45509	0.0773012	0.0625954
130001	Tokyo		2020-11-16	289	23488	1.38942	0.0677837	0.0595097
130001	Tokyo		2020-11-17	321	23809	1.43946	0.0750757	0.0569657
130001	Tokyo		2020-11-18	287	24096	1.25328	0.046529	0.0457124
130001	Tokyo		2020-11-19	253	24349	1.13453	0.0260134	0.0286397
130001	Tokyo		2020-11-20	266	24615	1.15152	0.0290762	0.0123609
130001	Tokyo		2020-11-21	229	24844	0.991342	-0.00179218	-0.00259869	384.809
130001	Tokyo		2020-11-22	198	25042	0.814815	-0.042208	-0.0141456	70.6934
130001	Tokyo		2020-11-23	231	25273	0.799308	-0.0461681	-0.0199097	50.2266
130001	Tokyo		2020-11-24	278	25551	0.866044	-0.0296412	-0.0245096	40.8003
130001	Tokyo		2020-11-25	243	25794	0.84669	-0.0342992	-0.0249036	40.1549
130001	Tokyo		2020-11-26	236	26030	0.932806	-0.0143358	-0.0133328	75.0029
130001	Tokyo		2020-11-27	262	26292	0.984962	-0.00312278	-0.000968453	1032.57
130001	Tokyo		2020-11-28	224	26516	0.978166	-0.00454984	0.00358203
130001	Tokyo		2020-11-29	239	26755	1.20707	0.0387872	0.0147841
130001	Tokyo		2020-11-30	281	27036	1.21645	0.0403825	0.0219705
130001	Tokyo		2020-12-01	281	27317	1.01079	0.00221218	0.0257091
130001	Tokyo		2020-12-02	301	27618	1.23868	0.0441153	0.0294744
130001	Tokyo		2020-12-03	281	27899	1.19068	0.035969	0.0266386
130001	Tokyo		2020-12-04	293	28192	1.11832	0.0230477	0.0261327
130001	Tokyo		2020-12-05	249	28441	1.11161	0.0218067	0.0338381
130001	Tokyo		2020-12-06	262	28703	1.09623	0.0189366	0.0307747
130001	Tokyo		2020-12-07	336	29039	1.19573	0.0368416	0.033175
130001	Tokyo		2020-12-08	369	29408	1.31317	0.0561501	0.0326613
130001	Tokyo		2020-12-09	336	29744	1.11628	0.0226711	0.0381047
130001	Tokyo		2020-12-10	363	30107	1.29181	0.0527713	0.042104
130001	Tokyo		2020-12-11	322	30429	1.09898	0.0194514	0.0458967
130001	Tokyo		2020-12-12	333	30762	1.33735	0.0599109	0.0425163
130001	Tokyo		2020-12-13	329	31091	1.25573	0.0469315	0.0485899
130001	Tokyo		2020-12-14	457	31548	1.36012	0.0633904	0.043613
130001	Tokyo		2020-12-15	432	31980	1.17073	0.0324872	0.046248
130001	Tokyo		2020-12-16	461	32441	1.37202	0.0651865	0.0418081
130001	Tokyo		2020-12-17	396	32837	1.09091	0.017933	0.0441278
130001	Tokyo		2020-12-18	387	33224	1.20186	0.0378961	0.0401487
130001	Tokyo		2020-12-19	383	33607	1.15015	0.0288317	0.0449334
130001	Tokyo		2020-12-20	447	34054	1.35866	0.0631696	0.0414013
130001	Tokyo		2020-12-21	543	34597	1.18818	0.0355369	0.0468601
130001	Tokyo		2020-12-22	595	35192	1.37731	0.0659798	0.0528985
130001	Tokyo		2020-12-23	561	35753	1.21692	0.040462	0.0609474
130001	Tokyo		2020-12-24	520	36273	1.31313	0.0561445	0.0609803
130001	Tokyo		2020-12-25	571	36844	1.47545	0.0801653	0.0637158
130001	Tokyo		2020-12-26	579	37423	1.51175	0.0851741	0.0615738
130001	Tokyo		2020-12-27	608	38031	1.36018	0.0633995	0.0678886
130001	Tokyo		2020-12-28	708	38739	1.30387	0.0546853	0.0765059
130001	Tokyo		2020-12-29	762	39501	1.28067	0.0509859	0.0859477
130001	Tokyo		2020-12-30	846	40347	1.50802	0.0846653	0.097503
130001	Tokyo		2020-12-31	915	41262	1.75962	0.116466	0.111448
130001	Tokyo		2021-01-01	1161	42423	2.03327	0.146258	0.126228
130001	Tokyo		2021-01-02	1296	43719	2.23834	0.166061	0.136769
130001	Tokyo		2021-01-03	1328	45047	2.18421	0.161016	0.138759
130001	Tokyo		2021-01-04	1525	46572	2.15395	0.158141	0.12956
130001	Tokyo		2021-01-05	1396	47968	1.83202	0.124777	0.105425
130001	Tokyo		2021-01-06	1365	49333	1.61348	0.0985959	0.0729584
130001	Tokyo		2021-01-07	1178	50511	1.28743	0.0520708	0.0385018
130001	Tokyo		2021-01-08	1040	51551	0.89578	-0.0226835	0.000448831
130001	Tokyo		2021-01-09	963	52514	0.743056	-0.0612083	-0.0262714	38.0642
130001	Tokyo		2021-01-10	900	53414	0.677711	-0.0801797	-0.0526199	19.0042
130001	Tokyo		2021-01-11	902	54316	0.591475	-0.10823	-0.0739068	13.5306
130001	Tokyo		2021-01-12	1032	55348	0.739255	-0.0622651	-0.0807661	12.3814
130001	Tokyo		2021-01-13	900	56248	0.659341	-0.0858434	-0.0813715	12.2893
130001	Tokyo		2021-01-14	736	56984	0.624788	-0.0969374	-0.0819535	12.202
130001	Tokyo		2021-01-15	738	57722	0.709615	-0.0706987	-0.0732093	13.6595
130001	Tokyo		2021-01-16	701	58423	0.727934	-0.0654459	-0.0797469	12.5397
130001	Tokyo		2021-01-17	598	59021	0.664444	-0.0842542	-0.08193	12.2055
130001	Tokyo		2021-01-18	718	59739	0.796009	-0.0470205	-0.077199	12.9535
130001	Tokyo		2021-01-19	611	60350	0.592054	-0.108028	-0.0762964	13.1068
130001	Tokyo		2021-01-20	551	60901	0.612222	-0.101125	-0.0804594	12.4286
130001	Tokyo		2021-01-21	540	61441	0.733696	-0.0638209	-0.0783396	12.7649
130001	Tokyo		2021-01-22	540	61981	0.731707	-0.0643802	-0.0816359	12.2495
130001	Tokyo		2021-01-23	443	62424	0.631954	-0.0945868	-0.0769605	12.9937
130001	Tokyo		2021-01-24	427	62851	0.714047	-0.0694156	-0.0690041	14.4919
130001	Tokyo		2021-01-25	511	63362	0.711699	-0.0700944	-0.0714995	13.9861
130001	Tokyo		2021-01-26	424	63786	0.693944	-0.0753012	-0.0740772	13.4994
130001	Tokyo		2021-01-27	442	64228	0.802178	-0.0454294	-0.0711709	14.0507
130001	Tokyo		2021-01-28	364	64592	0.674074	-0.0812887	-0.0754115	13.2606
130001	Tokyo		2021-01-29	362	64954	0.67037	-0.0824242	-0.0763725	13.0937
130001	Tokyo		2021-01-30	309	65263	0.697517	-0.0742428	-0.0695467	14.3788
130001	Tokyo		2021-01-31	264	65527	0.618267	-0.0990997	-0.0737875	13.5524
130001	Tokyo		2021-02-01	352	65879	0.688845	-0.0768211	-0.0700049	14.2847
130001	Tokyo		2021-02-02	371	66250	0.875	-0.0275207	-0.0663231	15.0777
130001	Tokyo		2021-02-03	307	66557	0.69457	-0.0751154	-0.0630348	15.8643
130001	Tokyo		2021-02-04	279	66836	0.766484	-0.0548105	-0.0556154	17.9806
130001	Tokyo		2021-02-05	275	67111	0.759669	-0.0566512	-0.0553102	18.0798
130001	Tokyo		2021-02-06	241	67352	0.779935	-0.0512248	-0.0670336	14.9179
130001	Tokyo		2021-02-07	210	67562	0.795455	-0.0471641	-0.0651915	15.3394
130001	Tokyo		2021-02-08	245	67807	0.696023	-0.0746848	-0.0667244	14.987
130001	Tokyo		2021-02-09	218	68025	0.587601	-0.109584	-0.0641497	15.5885
130001	Tokyo		2021-02-10	227	68252	0.739414	-0.0622209	-0.0603303	16.5754
130001	Tokyo		2021-02-11	203	68455	0.727599	-0.0655408	-0.0554741	18.0264
130001	Tokyo		2021-02-12	228	68683	0.829091	-0.0386283	-0.0473121	21.1362
130001	Tokyo		2021-02-13	214	68897	0.887967	-0.0244889	-0.0366495	27.2855
130001	Tokyo		2021-02-14	197	69094	0.938095	-0.0131705	-0.0329994	30.3036
130001	Tokyo		2021-02-15	225	69319	0.918367	-0.017551	-0.0262115	38.1512
130001	Tokyo		2021-02-16	184	69503	0.844037	-0.0349461	-0.0291633	34.2896
130001	Tokyo		2021-02-17	190	69693	0.837004	-0.0366704	-0.0317572	31.4889
130001	Tokyo		2021-02-18	186	69879	0.916256	-0.0180253	-0.039308	25.4401
130001	Tokyo		2021-02-19	171	70050	0.75	-0.0592911	-0.0433707	23.0571
130001	Tokyo		2021-02-20	174	70224	0.813084	-0.0426462	-0.0393545	25.4101
130001	Tokyo		2021-02-21	143	70367	0.725888	-0.0660258	-0.0365371	27.3694
130001	Tokyo		2021-02-22	180	70547	0.8	-0.0459897	-0.0397125	25.181
130001	Tokyo		2021-02-23	178	70725	0.967391	-0.00683265	-0.0341348	29.2956
130001	Tokyo		2021-02-24	175	70900	0.921053	-0.0169492	-0.0364	27.4725
130001	Tokyo		2021-02-25	153	71053	0.822581	-0.040253	-0.0238451	41.9374
130001	Tokyo		2021-02-26	155	71208	0.906433	-0.0202469	-0.016628	60.1395
130001	Tokyo		2021-02-27	131	71339	0.752874	-0.0585029	-0.0132698	75.3591
130001	Tokyo		2021-02-28	159	71498	1.11189	0.0218588	-0.01294	77.2799
130001	Tokyo		2021-03-01	184	71682	1.02222	0.00452984	-0.000968018	1033.04
130001	Tokyo		2021-03-02	193	71875	1.08427	0.0166748	0.00394307
130001	Tokyo		2021-03-03	163	72038	0.931429	-0.0146404	0.0203178
130001	Tokyo		2021-03-04	189	72227	1.23529	0.0435507	0.0184636
130001	Tokyo		2021-03-05	166	72393	1.07097	0.0141307	0.0198265
130001	Tokyo		2021-03-06	172	72565	1.31298	0.0561203	0.0187863
130001	Tokyo		2021-03-07	166	72731	1.04403	0.0088795	0.0239618
130001	Tokyo		2021-03-08	197	72928	1.07065	0.01407	0.0186605
130001	Tokyo		2021-03-09	202	73130	1.04663	0.00939349	0.0227109
130001	Tokyo		2021-03-10	181	73311	1.11043	0.0215882	0.0201472
130001	Tokyo		2021-03-11	195	73506	1.03175	0.00644113	0.0199242
130001	Tokyo		2021-03-12	204	73710	1.22892	0.0424837	0.027195
130001	Tokyo		2021-03-13	207	73917	1.20349	0.0381746	0.0292886
130001	Tokyo		2021-03-14	172	74089	1.03614	0.0073179	0.0294365
130001	Tokyo		2021-03-15	270	74359	1.37056	0.0649663	0.0304165
130001	Tokyo		2021-03-16	227	74586	1.12376	0.0240481	0.0297395
130001	Tokyo		2021-03-17	202	74788	1.11602	0.0226237	0.0270015
130001	Tokyo		2021-03-18	208	74996	1.06667	0.0133013	0.0287312
130001	Tokyo		2021-03-19	245	75241	1.20098	0.0377447	0.0190108
130001	Tokyo		2021-03-20	227	75468	1.09662	0.0190088	0.0193443
130001	Tokyo		2021-03-21	189	75657	1.09884	0.0194254	0.0232024
130001	Tokyo		2021-03-22	266	75923	0.985185	-0.00307617	0.026481
130001	Tokyo		2021-03-23	258	76181	1.13656	0.0263827	0.0180535
130001	Tokyo		2021-03-24	257	76438	1.27228	0.0496304	0.0141468
130001	Tokyo		2021-03-25	248	76686	1.19231	0.0362509	0.0185278
130001	Tokyo		2021-03-26	221	76907	0.902041	-0.0212479	0.0215107
130001	Tokyo		2021-03-27	218	77125	0.960352	-0.00833774	0.0203606
130001	Tokyo		2021-03-28	241	77366	1.27513	0.0500924	0.0138378
130001	Tokyo		2021-03-29	290	77656	1.09023	0.0178038	0.0153239
130001	Tokyo		2021-03-30	282	77938	1.09302	0.018332	0.0286066
130001	Tokyo		2021-03-31	262	78200	1.01946	0.00397121	0.0423593
130001	Tokyo		2021-04-01	311	78511	1.25403	0.0466535	0.0396195
130001	Tokyo		2021-04-02	313	78824	1.41629	0.0717309	0.0436866
130001	Tokyo		2021-04-03	334	79158	1.53211	0.0879314	0.0503107
130001	Tokyo		2021-04-04	280	79438	1.16183	0.0309134	0.0588527
130001	Tokyo		2021-04-05	363	79801	1.25172	0.0462738	0.0524706
130001	Tokyo		2021-04-06	386	80187	1.36879	0.0647008	0.0454287
130001	Tokyo		2021-04-07	357	80544	1.3626	0.0637653	0.032423
130001	Tokyo		2021-04-08	314	80858	1.00965	0.00197857	0.0372296
130001	Tokyo		2021-04-09	349	81207	1.11502	0.0224378	0.03915
130001	Tokyo		2021-04-10	329	81536	0.98503	-0.00310865	0.0354525
130001	Tokyo		2021-04-11	383	81919	1.36786	0.0645597	0.0373029
130001	Tokyo		2021-04-12	485	82404	1.33609	0.0597165	0.0476154
130001	Tokyo		2021-04-13	466	82870	1.20725	0.0388184	0.0542201
130001	Tokyo		2021-04-14	518	83388	1.45098	0.0767183	0.0648508
130001	Tokyo		2021-04-15	450	83838	1.43312	0.0741658	0.0610856
130001	Tokyo		2021-04-16	487	84325	1.39542	0.0686707	0.0592095
130001	Tokyo		2021-04-17	465	84790	1.41337	0.0713062	0.0598011
130001	Tokyo		2021-04-18	461	85251	1.20366	0.0382032	0.050499
130001	Tokyo		2021-04-19	608	85859	1.25361	0.0465838	0.045053
130001	Tokyo		2021-04-20	574	86433	1.23176	0.0429601	0.0370599
130001	Tokyo		2021-04-21	548	86981	1.05792	0.0116034	0.0293029
130001	Tokyo		2021-04-22	536	87517	1.19111	0.036044	0.0281734
130001	Tokyo		2021-04-23	518	88035	1.06366	0.0127186	0.0243775
130001	Tokyo		2021-04-24	505	88540	1.08602	0.0170075	0.0223509
130001	Tokyo		2021-04-25	534	89074	1.15835	0.0302961	0.0258546
130001	Tokyo		2021-04-26	670	89744	1.10197	0.0200128	0.021837
130001	Tokyo		2021-04-27	660	90404	1.14983	0.0287736	0.0238519
130001	Tokyo		2021-04-28	653	91057	1.19161	0.0361296	0.0272244
130001	Tokyo		2021-04-29	557	91614	1.03918	0.00792062	0.023979
130001	Tokyo		2021-04-30	590	92204	1.139	0.0268233	0.0185021
130001	Tokyo		2021-05-01	615	92819	1.21782	0.0406147	0.00907706
130001	Tokyo		2021-05-02	554	93373	1.03745	0.00757803	0.00248368
130001	Tokyo		2021-05-03	613	93986	0.914925	-0.0183249	0.00441195
130001	Tokyo		2021-05-04	551	94537	0.834848	-0.037202	0.00297509
130001	Tokyo		2021-05-05	622	95159	0.952527	-0.0100241	-0.00506424	197.463
130001	Tokyo		2021-05-06	618	95777	1.10952	0.0214185	-0.00952182	105.022
130001	Tokyo		2021-05-07	640	96417	1.08475	0.0167653	-0.0098305	101.724
130001	Tokyo		2021-05-08	570	96987	0.926829	-0.0156606	-0.00478433	209.016
130001	Tokyo		2021-05-09	494	97481	0.891697	-0.023625	-0.0101957	98.0803
130001	Tokyo		2021-05-10	555	98036	0.905383	-0.0204856	-0.0261375	38.2592
130001	Tokyo		2021-05-11	546	98582	0.990926	-0.00187877	-0.037311	26.8017
130001	Tokyo		2021-05-12	493	99075	0.792605	-0.0479038	-0.0467035	21.4117
130001	Tokyo		2021-05-13	399	99474	0.645631	-0.090174	-0.0508987	19.6469
130001	Tokyo		2021-05-14	475	99949	0.742188	-0.0614492	-0.0524931	19.0501
130001	Tokyo		2021-05-15	384	100333	0.673684	-0.0814079	-0.0589162	16.9733
130001	Tokyo		2021-05-16	382	100715	0.773279	-0.0529912	-0.0580077	17.2391
130001	Tokyo		2021-05-17	476	101191	0.857658	-0.0316466	-0.0486489	20.5554
130001	Tokyo		2021-05-18	435	101626	0.796703	-0.0468408	-0.0484441	20.6423
130001	Tokyo		2021-05-19	403	102029	0.817444	-0.041544	-0.0374343	26.7135
130001	Tokyo		2021-05-20	354	102383	0.887218	-0.0246628	-0.0304873	32.8006
130001	Tokyo		2021-05-21	355	102738	0.747368	-0.0600155	-0.0313839	31.8635
130001	Tokyo		2021-05-22	376	103114	0.979167	-0.00433909	-0.0285177	35.0659
130001	Tokyo		2021-05-23	374	103488	0.979058	-0.00436205	-0.0243131	41.1301
130001	Tokyo		2021-05-24	396	103884	0.831933	-0.037923	-0.025565	39.1159
130001	Tokyo		2021-05-25	382	104266	0.878161	-0.0267775	-0.0211728	47.2304
130001	Tokyo		2021-05-26	380	104646	0.942928	-0.0121115	-0.0313016	31.9473
130001	Tokyo		2021-05-27	301	104947	0.850282	-0.0334266	-0.0417247	23.9666
130001	Tokyo		2021-05-28	308	105255	0.867606	-0.0292698	-0.0441884	22.6304
130001	Tokyo		2021-05-29	261	105516	0.694149	-0.0752404	-0.0480724	20.802
130001	Tokyo		2021-05-30	257	105773	0.687166	-0.0773243	-0.0562954	17.7635
130001	Tokyo		2021-05-31	303	106076	0.765152	-0.0551689	-0.0577014	17.3306
130001	Tokyo		2021-06-01	294	106370	0.769634	-0.0539652	-0.0616103	16.2311
130001	Tokyo		2021-06-02	271	106641	0.713158	-0.0696724	-0.0545844	18.3203
130001	Tokyo		2021-06-03	244	106885	0.810631	-0.0432689	-0.0470633	21.248
130001	Tokyo		2021-06-04	234	107119	0.75974	-0.0566317	-0.0436882	22.8895
130001	Tokyo		2021-06-05	230	107349	0.881226	-0.0260594	-0.0376265	26.577
130001	Tokyo		2021-06-06	228	107577	0.88716	-0.0246764	-0.0274568	36.4208
130001	Tokyo		2021-06-07	260	107837	0.858086	-0.0315437	-0.019862	50.3473
130001	Tokyo		2021-06-08	278	108115	0.945578	-0.011533	-0.0124077	80.595
130001	Tokyo		2021-06-09	273	108388	1.00738	0.00151544	-0.00353102	283.204
130001	Tokyo		2021-06-10	256	108644	1.04918	0.00989467	-0.000791015	1264.2
130001	Tokyo		2021-06-11	229	108873	0.978632	-0.00445156	0.00682866		1
130001	Tokyo		2021-06-12	274	109147	1.1913	0.0360774	0.0101238		2
130001	Tokyo		2021-06-13	222	109369	0.973684	-0.00549631	0.0108623		3
130001	Tokyo		2021-06-14	289	109658	1.11154	0.021794	0.0134234		4
130001	Tokyo		2021-06-15	294	109952	1.05755	0.011533	0.022881		5
130001	Tokyo		2021-06-16	282	110234	1.03297	0.00668489	0.0224798		6
130001	Tokyo		2021-06-17	293	110527	1.14453	0.0278224	0.0339384		7
130001	Tokyo		2021-06-18	309	110836	1.34934	0.0617513	0.0358686		8
130001	Tokyo		2021-06-19	322	111158	1.17518	0.0332693	0.0432123		9
130001	Tokyo		2021-06-20	319	111477	1.43694	0.0747138	0.0511164		10
130001	Tokyo		2021-06-21	343	111820	1.18685	0.0353056	0.049645		11
130001	Tokyo		2021-06-22	399	112219	1.35714	0.0629389	0.046523		12
130001	Tokyo		2021-06-23	381	112600	1.35106	0.0620137	0.0433718		13
130001	Tokyo		2021-06-24	319	112919	1.08874	0.0175223	0.0357636		14
130001	Tokyo		2021-06-25	375	113294	1.21359	0.0398977	0.0387795		15
130001	Tokyo		2021-06-26	340	113634	1.0559	0.0112106	0.0337197		16
130001	Tokyo		2021-06-27	354	113988	1.10972	0.0214561	0.0305998		17
130001	Tokyo		2021-06-28	451	114439	1.31487	0.056417	0.0357716		18
130001	Tokyo		2021-06-29	456	114895	1.14286	0.0275207	0.0370938		19
130001	Tokyo		2021-06-30	463	115358	1.21522	0.0401745	0.0438105		20
130001	Tokyo		2021-07-01	414	115772	1.29781	0.0537249	0.047415		21
130001	Tokyo		2021-07-02	476	116248	1.26933	0.049153	0.0453052		22
130001	Tokyo		2021-07-03	451	116699	1.32647	0.0582275	0.0495029		23
130001	Tokyo		2021-07-04	444	117143	1.25424	0.0466872	0.0523607		24
130001	Tokyo		2021-07-05	552	117695	1.22395	0.0416487	0.0527802		25
130001	Tokyo		2021-07-06	601	118296	1.31798	0.0569045	0.0490331		26
130001	Tokyo		2021-07-07	620	118916	1.33909	0.0601794	0.0500376		27
130001	Tokyo		2021-07-08	545	119461	1.31643	0.0566608	0.0538562		28
130001	Tokyo		2021-07-09	532	119993	1.11765	0.0229235	0.0616042		29
130001	Tokyo		2021-07-10	619	120612	1.37251	0.0652589	0.0670796		30
130001	Tokyo		2021-07-11	634	121246	1.42793	0.0734176	0.0698128		31
130001	Tokyo		2021-07-12	879	122125	1.59239	0.095885	0.0755566		32
130001	Tokyo		2021-07-13	954	123079	1.58735	0.095232	0.087333		33
130001	Tokyo		2021-07-14	911	123990	1.46935	0.0793118	0.0884022		34
130001	Tokyo		2021-07-15	872	124862	1.6	0.0968674	0.0912723		35
130001	Tokyo		2021-07-16	887	125749	1.66729	0.105358	0.0894565		36
130001	Tokyo		2021-07-17	881	126630	1.42326	0.0727432	0.0870609		37
130001	Tokyo		2021-07-18	998	127628	1.57413	0.0935081	0.088633		38
130001	Tokyo		2021-07-19	1316	128944	1.49716	0.0831749	0.0890479		39
130001	Tokyo		2021-07-20	1396	130340	1.46331	0.0784625	0.0914756		40
130001	Tokyo		2021-07-21	1412	131752	1.54995	0.0903167	0.103353		41
130001	Tokyo		2021-07-22	1415	133167	1.62271	0.0997717	0.112427		42
130001	Tokyo		2021-07-23	1606	134773	1.8106	0.122352	0.120525		43
130001	Tokyo		2021-07-24	1877	136650	2.13053	0.155888	0.12932		44
130001	Tokyo		2021-07-25	2138	138788	2.14228	0.157021	0.135959		45
130001	Tokyo		2021-07-26	2594	141382	1.97112	0.13986	0.139242		46
130001	Tokyo		2021-07-27	2754	144136	1.97278	0.140033	0.135594		47
130001	Tokyo		2021-07-28	2742	146878	1.94193	0.136784	0.121939		48
130001	Tokyo		2021-07-29	2567	149445	1.81413	0.122754	0.108996		49
130001	Tokyo		2021-07-30	2569	152014	1.59963	0.0968193	0.0956454		50
130001	Tokyo		2021-07-31	2515	154529	1.3399	0.0603042	0.0802251		51
130001	Tokyo		2021-08-01	2951	157480	1.38026	0.0664203	0.0649085		52
130001	Tokyo		2021-08-02	3249	160729	1.25251	0.0464025	0.0527268		53
130001	Tokyo		2021-08-03	3218	163947	1.16848	0.0320908	0.0446827		54
130001	Tokyo		2021-08-04	3165	167112	1.15427	0.0295681	0.0419005		55
130001	Tokyo		2021-08-05	3079	170191	1.19945	0.0374827	0.0321009		56
130001	Tokyo		2021-08-06	3127	173318	1.21721	0.0405103	0.0262588		57
130001	Tokyo		2021-08-07	3066	176384	1.21909	0.0408285	0.0266541		58
130001	Tokyo		2021-08-08	2920	179304	0.989495	-0.00217651	0.0307604		59
130001	Tokyo		2021-08-09	3337	182641	1.02709	0.00550799	0.0396157		60
130001	Tokyo		2021-08-10	3811	186452	1.18428	0.0348579	0.0518804		61
130001	Tokyo		2021-08-11	4200	189992	1.32701	0.058312	0.0609955		62
130001	Tokyo		2021-08-12	4989	193415	1.62033	0.0994698	0.0726675		63
130001	Tokyo		2021-08-13	5773	196761	1.84618	0.126363	0.0683708		64
130001	Tokyo		2021-08-14	5094	199937	1.66145	0.104634	0.0674681		65
130001	Tokyo		2021-08-15	4295	203084	1.47089	0.0795271	0.0664608		66
130001	Tokyo		2021-08-16	2962	206598	0.887624	-0.0245686	0.0553033		67
130001	Tokyo		2021-08-17	4377	210021	1.14852	0.028539	0.0353121		68
130001	Tokyo		2021-08-18	5386	213139	1.28238	0.0512607	0.0202485		69
130001	Tokyo		2021-08-19	5534	215834	1.10924	0.0213674	0.00954505		70
130001	Tokyo		2021-08-20	5405	218229	0.936255	-0.0135752	0.00743122		71
130001	Tokyo		2021-08-21	5074	220377	0.996074	-0.000810777	0.00227873		72	# it should be noted that 20-40% of PCR tests are positive in these days
130001	Tokyo		2021-08-22	4392	222111	1.02258	0.00460285	-0.0121715	82.1588
130001	Tokyo		2021-08-23	2447	223634	0.826131	-0.0393654	-0.0200084	49.979
130001	Tokyo		2021-08-24	4220	224356	0.964131	-0.00752848	-0.0210806	47.4369
130001	Tokyo		2021-08-25	4228	224494	0.784998	-0.0498913	-0.0251346	39.7858
			2021-08-26	4704	224632	0.850018	-0.0334907
